# Effect of household boiling on ciprofloxacin and enrofloxacin residues in cow milk from Dhaka, Bangladesh: paired HPLC-UV screening and dietary exposure assessment

**DOI:** 10.64898/2026.08.18.26360522

**Authors:** Munir Ahmed, Md. Abdullahil Asif, Farhana Rinky, Md. Golam Mostafa, Mohammad Nazrul Islam Bhuiyan, Sadia Afrin, Taihan Ahmed, Asma Rahman

## Abstract

Boiling raw milk before drinking is a common practice in Bangladesh, but its impact on residue levels of ciprofloxacin and enrofloxacin is not well known. This study looked at these antibiotics in 120 raw cow milk samples from 12 dairy areas near Dhaka, collected between November 2023 and March 2024. Each sample was split into two parts: one tested as raw milk and the other after boiling at home for 15 minutes. Residues were checked using matrix-matched HPLC-UV.

Ciprofloxacin and enrofloxacin were found in 113 out of 120 samples (94.2%), and at least one of them was present in 117 samples (97.5%). We considered a level of 12.5 micrograms per liter or higher as detected. The average combined amount of these antibiotics dropped from 194.61 micrograms per kilogram in raw milk to 179.57 micrograms per kilogram after boiling, a decrease that was statistically significant (p < 0.001). However, the percentage of samples exceeding the EU maximum residue limit of 100 micrograms per kilogram only went down from 92.5% in raw milk to 90.0% after boiling, which was not statistically significant (p = 0.250).

Using national milk consumption data as an estimate of intake, the hazard index for adults was 0.360 for raw milk and 0.332 for boiled. Calculated with a 10 kg body weight, these values were 2.159 and 1.992, respectively. Overall, boiling at home did reduce the levels of ciprofloxacin and enrofloxacin, but it usually did not bring high-residue samples below the EU limit.
