## Supplementary File 1 for "Effect of household boiling on ciprofloxacin and enrofloxacin residues in cow milk from Dhaka, Bangladesh: paired HPLC-UV screening and dietary exposure assessment"

### Sheet: README
S1 File – Calibration Metadata
Article title	Effect of household boiling on ciprofloxacin and enrofloxacin residues in cow milk from Dhaka, Bangladesh: paired HPLC-UV screening and dietary exposure assessment
Scope	Contains only calibration metadata explicitly reported in the manuscript.
Excluded material	No reconstructed calibration peak-area points, replicate-level validation records, validation summaries dependent on unavailable replicate records, or stability datasets are included.
Reason for scope	The supporting file is restricted to records directly supported by the available archived source material.
Included sheet	Calibration_Metadata

### Sheet: Calibration_Metadata
Analyte	Calibration type	Matrix	Range_ug_L	Levels_ug_L	Regression equation	Slope	Intercept	R_squared	Lowest_reportable_level_ug_L
ENR	Matrix-matched	Milk	12.5–150	12.5; 25; 50; 100; 150	y = 7148x + 6616	7148	6616	0.999	12.5
CIP	Matrix-matched	Milk	12.5–150	12.5; 25; 50; 100; 150	y = 6808x + 872	6808	872	1	12.5
