## Supplementary Data 2 for "Effect of household boiling on ciprofloxacin and enrofloxacin residues in cow milk from Dhaka, Bangladesh: paired HPLC-UV screening and dietary exposure assessment"

sample_no	sample_id	region_code	region_num	region_name	sampling_source	cip_raw_ug_kg	cip_boiled_ug_kg	enr_raw_ug_kg	enr_boiled_ug_kg	total_fq_raw_ug_kg	total_fq_boiled_ug_kg	cip_raw_detected	cip_boiled_detected	enr_raw_detected	enr_boiled_detected	total_fq_raw_detected	total_fq_boiled_detected	mrl_raw_exceedance	mrl_boiled_exceedance
1	R01-S01	R01	1	Banasree	Milk collection point	90.04	102.34	82.66	68.51	172.7	170.85	1	1	1	1	1	1	1	1
2	R01-S02	R01	1	Banasree	Milk collection point	60	45.57	87.52	103.57	147.52	149.14	1	1	1	1	1	1	1	1
3	R01-S03	R01	1	Banasree	Milk collection point	30.33	51.88	53.31	37.32	83.64	89.2	1	1	1	1	1	1	0	0
4	R01-S04	R01	1	Banasree	Milk collection point	109.03	103	97.57	108.98	206.6	211.98	1	1	1	1	1	1	1	1
5	R01-S05	R01	1	Banasree	Milk collection point	91.67	77.31	111.52	102.51	203.19	179.82	1	1	1	1	1	1	1	1
6	R01-S06	R01	1	Banasree	Milk collection point	111.43	103.55	95.37	112.43	206.8	215.98	1	1	1	1	1	1	1	1
7	R01-S07	R01	1	Banasree	Milk collection point	109.37	104.35	117.22	125.81	226.59	230.16	1	1	1	1	1	1	1	1
8	R01-S08	R01	1	Banasree	Milk collection point	28.35	37.43	73.23	65.56	101.58	102.99	1	1	1	1	1	1	1	1
9	R01-S09	R01	1	Banasree	Milk collection point	79.24	105.76	106.71	91.67	185.95	197.43	1	1	1	1	1	1	1	1
10	R01-S10	R01	1	Banasree	Milk collection point	119.53	102.24	108.77	116.55	228.3	218.79	1	1	1	1	1	1	1	1
11	R02-S01	R02	2	Basundhara	Milk collection point	59.62	83.33	88.85	76.81	148.47	160.14	1	1	1	1	1	1	1	1
12	R02-S02	R02	2	Basundhara	Milk collection point	99.64	92.53	104.86	121.35	204.5	213.88	1	1	1	1	1	1	1	1
13	R02-S03	R02	2	Basundhara	Milk collection point	107.63	101.27	112.77	132.57	220.4	233.84	1	1	1	1	1	1	1	1
14	R02-S04	R02	2	Basundhara	Milk collection point			106.78	94.89	106.78	94.89	0	0	1	1	1	1	1	0
15	R02-S05	R02	2	Basundhara	Milk collection point	115.34	107.94	120.89	110.66	236.23	218.6	1	1	1	1	1	1	1	1
16	R02-S06	R02	2	Basundhara	Milk collection point	97.62	118.63	102.57	112.27	200.19	230.9	1	1	1	1	1	1	1	1
17	R02-S07	R02	2	Basundhara	Milk collection point	75.68	63.43	81.57	71.48	157.25	134.91	1	1	1	1	1	1	1	1
18	R02-S08	R02	2	Basundhara	Milk collection point	78.13	87.41	83.68	72.77	161.81	160.18	1	1	1	1	1	1	1	1
19	R02-S09	R02	2	Basundhara	Milk collection point	56.72	48.22	77.39	94.88	134.11	143.1	1	1	1	1	1	1	1	1
20	R02-S10	R02	2	Basundhara	Milk collection point	95.41	82.32	91.91	86.78	187.32	169.1	1	1	1	1	1	1	1	1
21	R03-S01	R03	3	Dhanmondi	Milk collection point	73.35	58.21	80.58	71.35	153.93	129.56	1	1	1	1	1	1	1	1
22	R03-S02	R03	3	Dhanmondi	Milk collection point	92.41	102.46	108.77	101.13	201.18	203.59	1	1	1	1	1	1	1	1
23	R03-S03	R03	3	Dhanmondi	Milk collection point	127.45	117	130.72	118.71	258.17	235.71	1	1	1	1	1	1	1	1
24	R03-S04	R03	3	Dhanmondi	Milk collection point	75.79	62.57	88.91	98.33	164.7	160.9	1	1	1	1	1	1	1	1
25	R03-S05	R03	3	Dhanmondi	Milk collection point	37.84	52.65	65.71	58.22	103.55	110.87	1	1	1	1	1	1	1	1
26	R03-S06	R03	3	Dhanmondi	Milk collection point	91.59	84.21	87.31	74.66	178.9	158.87	1	1	1	1	1	1	1	1
27	R03-S07	R03	3	Dhanmondi	Milk collection point	80.61	65.44	104.55	93.65	185.16	159.09	1	1	1	1	1	1	1	1
28	R03-S08	R03	3	Dhanmondi	Milk collection point	89.96	102.53	107.99	119.78	197.95	222.31	1	1	1	1	1	1	1	1
29	R03-S09	R03	3	Dhanmondi	Milk collection point	106.78	104.66			106.78	104.66	1	1	0	0	1	1	1	1
30	R03-S10	R03	3	Dhanmondi	Milk collection point	102.94	137.47	132.74	108.78	235.68	246.25	1	1	1	1	1	1	1	1
31	R04-S01	R04	4	Hazaribag	Milk collection point	145.82	130.31	150.23	134.45	296.05	264.76	1	1	1	1	1	1	1	1
32	R04-S02	R04	4	Hazaribag	Milk collection point							0	0	0	0	0	0	0	0
33	R04-S03	R04	4	Hazaribag	Milk collection point	145.31	124.76	158.67	141.33	303.98	266.09	1	1	1	1	1	1	1	1
34	R04-S04	R04	4	Hazaribag	Milk collection point	132.43	139.48	141.68	134.94	274.11	274.42	1	1	1	1	1	1	1	1
35	R04-S05	R04	4	Hazaribag	Milk collection point	124.55	105.73	137.56	121.45	262.11	227.18	1	1	1	1	1	1	1	1
36	R04-S06	R04	4	Hazaribag	Milk collection point	138.69	121.56	119.77	107.31	258.46	228.87	1	1	1	1	1	1	1	1
37	R04-S07	R04	4	Hazaribag	Milk collection point	117.76	111.12	114.45	103.88	232.21	215	1	1	1	1	1	1	1	1
38	R04-S08	R04	4	Hazaribag	Milk collection point	151	134.89	134.21	122.33	285.21	257.22	1	1	1	1	1	1	1	1
39	R04-S09	R04	4	Hazaribag	Milk collection point	97.35	103.25	101.34	113.88	198.69	217.13	1	1	1	1	1	1	1	1
40	R04-S10	R04	4	Hazaribag	Milk collection point	74.31	61.73	87.33	78.55	161.64	140.28	1	1	1	1	1	1	1	1
41	R05-S01	R05	5	Jatrabari	Milk collection point	73.36	89.3	86.44	71.56	159.8	160.86	1	1	1	1	1	1	1	1
42	R05-S02	R05	5	Jatrabari	Milk collection point	94.59	82.82	73.33	96.56	167.92	179.38	1	1	1	1	1	1	1	1
43	R05-S03	R05	5	Jatrabari	Milk collection point	106.67	96.74	113.45	98.33	220.12	195.07	1	1	1	1	1	1	1	1
44	R05-S04	R05	5	Jatrabari	Milk collection point	103.37	92.58	102.78	88.47	206.15	181.05	1	1	1	1	1	1	1	1
45	R05-S05	R05	5	Jatrabari	Milk collection point							0	0	0	0	0	0	0	0
46	R05-S06	R05	5	Jatrabari	Milk collection point	79.73	83.67	89.45	75.77	169.18	159.44	1	1	1	1	1	1	1	1
47	R05-S07	R05	5	Jatrabari	Milk collection point	52.86	67.39	88.34	73.45	141.2	140.84	1	1	1	1	1	1	1	1
48	R05-S08	R05	5	Jatrabari	Milk collection point	63.25	55.43			63.25	55.43	1	1	0	0	1	1	0	0
49	R05-S09	R05	5	Jatrabari	Milk collection point	107.89	101.74	111.78	107.39	219.67	209.13	1	1	1	1	1	1	1	1
50	R05-S10	R05	5	Jatrabari	Milk collection point	129.49	109.14	118.66	106.56	248.15	215.7	1	1	1	1	1	1	1	1
51	R06-S01	R06	6	Keraniganj	Milk collection point	103.94	100.23	121.64	111.34	225.58	211.57	1	1	1	1	1	1	1	1
52	R06-S02	R06	6	Keraniganj	Milk collection point	156.24	140.23	142.56	129.56	298.8	269.79	1	1	1	1	1	1	1	1
53	R06-S03	R06	6	Keraniganj	Milk collection point			149.67	132.39	149.67	132.39	0	0	1	1	1	1	1	1
54	R06-S04	R06	6	Keraniganj	Milk collection point	97.32	109.23	143.56	129.65	240.88	238.88	1	1	1	1	1	1	1	1
55	R06-S05	R06	6	Keraniganj	Milk collection point	148.22	120.75	147.78	113.76	296	234.51	1	1	1	1	1	1	1	1
56	R06-S06	R06	6	Keraniganj	Milk collection point	111.33	97.71	137.89	125.66	249.22	223.37	1	1	1	1	1	1	1	1
57	R06-S07	R06	6	Keraniganj	Milk collection point	109.55	91.23	133.33	122.31	242.88	213.54	1	1	1	1	1	1	1	1
58	R06-S08	R06	6	Keraniganj	Milk collection point	132.21	121.67	142.37	126.45	274.58	248.12	1	1	1	1	1	1	1	1
59	R06-S09	R06	6	Keraniganj	Milk collection point	66.23	76.35	98.38	109.34	164.61	185.69	1	1	1	1	1	1	1	1
60	R06-S10	R06	6	Keraniganj	Milk collection point	71.89	62.33	85.41	69.42	157.3	131.75	1	1	1	1	1	1	1	1
61	R07-S01	R07	7	Munshiganj Sadar	Milk collection point	74.59	55.33	82.78	70.57	157.37	125.9	1	1	1	1	1	1	1	1
62	R07-S02	R07	7	Munshiganj Sadar	Milk collection point	59.18	45.76	68.45	61.39	127.63	107.15	1	1	1	1	1	1	1	1
63	R07-S03	R07	7	Munshiganj Sadar	Milk collection point	47.52	35.45	52.45	44.55	99.97	80	1	1	1	1	1	1	0	0
64	R07-S04	R07	7	Munshiganj Sadar	Milk collection point	44.53	28.26	61.34	53.45	105.87	81.71	1	1	1	1	1	1	1	0
65	R07-S05	R07	7	Munshiganj Sadar	Milk collection point	26.77	39.42	54.45	47.34	81.22	86.76	1	1	1	1	1	1	0	0
66	R07-S06	R07	7	Munshiganj Sadar	Milk collection point	57.47	49.46	89.58	81.45	147.05	130.91	1	1	1	1	1	1	1	1
67	R07-S07	R07	7	Munshiganj Sadar	Milk collection point	92.35	102.21	112.56	106.76	204.91	208.97	1	1	1	1	1	1	1	1
68	R07-S08	R07	7	Munshiganj Sadar	Milk collection point			153.65	142.73	153.65	142.73	0	0	1	1	1	1	1	1
69	R07-S09	R07	7	Munshiganj Sadar	Milk collection point	152.24	129.95	157.67	143.45	309.91	273.4	1	1	1	1	1	1	1	1
70	R07-S10	R07	7	Munshiganj Sadar	Milk collection point	119.43	106.56	136.98	121.78	256.41	228.34	1	1	1	1	1	1	1	1
71	R08-S01	R08	8	Narayanganj	Milk collection point	119.34	107.15	139.79	124.67	259.13	231.82	1	1	1	1	1	1	1	1
72	R08-S02	R08	8	Narayanganj	Milk collection point	113.35	91.24	127.67	108.34	241.02	199.58	1	1	1	1	1	1	1	1
73	R08-S03	R08	8	Narayanganj	Milk collection point	88.44	107.25	118.88	103.45	207.32	210.7	1	1	1	1	1	1	1	1
74	R08-S04	R08	8	Narayanganj	Milk collection point	121.45	115.13	127.44	139.44	248.89	254.57	1	1	1	1	1	1	1	1
75	R08-S05	R08	8	Narayanganj	Milk collection point	109.33	98.59	144.72	131.79	254.05	230.38	1	1	1	1	1	1	1	1
76	R08-S06	R08	8	Narayanganj	Milk collection point	97.34	84.46	102.51	94.47	199.85	178.93	1	1	1	1	1	1	1	1
77	R08-S07	R08	8	Narayanganj	Milk collection point	122.77	107.45	153.89	139.78	276.66	247.23	1	1	1	1	1	1	1	1
78	R08-S08	R08	8	Narayanganj	Milk collection point	136.32	106.66	143.67	128.67	279.99	235.33	1	1	1	1	1	1	1	1
79	R08-S09	R08	8	Narayanganj	Milk collection point	108.76	91.56	123.45	108.34	232.21	199.9	1	1	1	1	1	1	1	1
80	R08-S10	R08	8	Narayanganj	Milk collection point	64.46	53.42	87.56	101.54	152.02	154.96	1	1	1	1	1	1	1	1
81	R09-S01	R09	9	Narshingdi	Milk collection point	82.45	68.93	92.22	76.45	174.67	145.38	1	1	1	1	1	1	1	1
82	R09-S02	R09	9	Narshingdi	Milk collection point	91.23	83.17	134.67	118.67	225.9	201.84	1	1	1	1	1	1	1	1
83	R09-S03	R09	9	Narshingdi	Milk collection point	79.44	88.12	114	107.23	193.44	195.35	1	1	1	1	1	1	1	1
84	R09-S04	R09	9	Narshingdi	Milk collection point	82.16	80.31	94.34	93.56	176.5	173.87	1	1	1	1	1	1	1	1
85	R09-S05	R09	9	Narshingdi	Milk collection point	73.42	68.31	88.34	59.56	161.76	127.87	1	1	1	1	1	1	1	1
86	R09-S06	R09	9	Narshingdi	Milk collection point	102.53	83.41	122.65	105.44	225.18	188.85	1	1	1	1	1	1	1	1
87	R09-S07	R09	9	Narshingdi	Milk collection point	107.48	95.48	124.67	111.34	232.15	206.82	1	1	1	1	1	1	1	1
88	R09-S08	R09	9	Narshingdi	Milk collection point	111.64	82.89	151.93	129.56	263.57	212.45	1	1	1	1	1	1	1	1
89	R09-S09	R09	9	Narshingdi	Milk collection point	94.63	76.83	132.51	108.78	227.14	185.61	1	1	1	1	1	1	1	1
90	R09-S10	R09	9	Narshingdi	Milk collection point	98.56	102.61	125.68	106.32	224.24	208.93	1	1	1	1	1	1	1	1
91	R10-S01	R10	10	Rayerbazar	Milk collection point	54.96	35.18	66.54	59.65	121.5	94.83	1	1	1	1	1	1	1	0
92	R10-S02	R10	10	Rayerbazar	Milk collection point	69.49	62.55	82.61	93.67	152.1	156.22	1	1	1	1	1	1	1	1
93	R10-S03	R10	10	Rayerbazar	Milk collection point	73.53	58.24	79.64	72.78	153.17	131.02	1	1	1	1	1	1	1	1
94	R10-S04	R10	10	Rayerbazar	Milk collection point	49.62	32.42			49.62	32.42	1	1	0	0	1	1	0	0
95	R10-S05	R10	10	Rayerbazar	Milk collection point	50.23	34.33	87.81	68.62	138.04	102.95	1	1	1	1	1	1	1	1
96	R10-S06	R10	10	Rayerbazar	Milk collection point	96.55	87.33	107.76	98.82	204.31	186.15	1	1	1	1	1	1	1	1
97	R10-S07	R10	10	Rayerbazar	Milk collection point							0	0	0	0	0	0	0	0
98	R10-S08	R10	10	Rayerbazar	Milk collection point	93.25	81.12	95.66	112.62	188.91	193.74	1	1	1	1	1	1	1	1
99	R10-S09	R10	10	Rayerbazar	Milk collection point	108.41	107.91	137.47	114.67	245.88	222.58	1	1	1	1	1	1	1	1
100	R10-S10	R10	10	Rayerbazar	Milk collection point	124.79	107.33	103.56	96.82	228.35	204.15	1	1	1	1	1	1	1	1
101	R11-S01	R11	11	Savar	Milk collection point	58.33	41.06	77.61	72.54	135.94	113.6	1	1	1	1	1	1	1	1
102	R11-S02	R11	11	Savar	Milk collection point	98.96	90.51	84.45	95.34	183.41	185.85	1	1	1	1	1	1	1	1
103	R11-S03	R11	11	Savar	Milk collection point	124.35	109.71	143.23	117.45	267.58	227.16	1	1	1	1	1	1	1	1
104	R11-S04	R11	11	Savar	Milk collection point	106.71	121.55	152.67	121.73	259.38	243.28	1	1	1	1	1	1	1	1
105	R11-S05	R11	11	Savar	Milk collection point	109.21	95.62	125.78	109.67	234.99	205.29	1	1	1	1	1	1	1	1
106	R11-S06	R11	11	Savar	Milk collection point	112.72	104.21	115.32	101.45	228.04	205.66	1	1	1	1	1	1	1	1
107	R11-S07	R11	11	Savar	Milk collection point	116.44	107.33	111.67	104.55	228.11	211.88	1	1	1	1	1	1	1	1
108	R11-S08	R11	11	Savar	Milk collection point	127.24	106.42	141.52	126.54	268.76	232.96	1	1	1	1	1	1	1	1
109	R11-S09	R11	11	Savar	Milk collection point	118.91	101.33	108.43	91.54	227.34	192.87	1	1	1	1	1	1	1	1
110	R11-S10	R11	11	Savar	Milk collection point	121.21	103.47	143.54	122.56	264.75	226.03	1	1	1	1	1	1	1	1
111	R12-S01	R12	12	Tongi	Milk collection point	137.04	109.84	151.33	125.77	288.37	235.61	1	1	1	1	1	1	1	1
112	R12-S02	R12	12	Tongi	Milk collection point	43.34	58.21			43.34	58.21	1	1	0	0	1	1	0	0
113	R12-S03	R12	12	Tongi	Milk collection point	76.88	62	93.45	82.32	170.33	144.32	1	1	1	1	1	1	1	1
114	R12-S04	R12	12	Tongi	Milk collection point	105.23	91.43	108.34	94.45	213.57	185.88	1	1	1	1	1	1	1	1
115	R12-S05	R12	12	Tongi	Milk collection point	95.57	89.21	106.45	91.67	202.02	180.88	1	1	1	1	1	1	1	1
116	R12-S06	R12	12	Tongi	Milk collection point	126.67	118.49	144.45	135.76	271.12	254.25	1	1	1	1	1	1	1	1
117	R12-S07	R12	12	Tongi	Milk collection point	117.61	95.5	121.45	103.67	239.06	199.17	1	1	1	1	1	1	1	1
118	R12-S08	R12	12	Tongi	Milk collection point	109.42	101.54	112.34	107.56	221.76	209.1	1	1	1	1	1	1	1	1
119	R12-S09	R12	12	Tongi	Milk collection point			106.56	102.45	106.56	102.45	0	0	1	1	1	1	1	1
120	R12-S10	R12	12	Tongi	Milk collection point	118.33	104.67	125.67	113.45	244	218.12	1	1	1	1	1	1	1	1
